# Live biotherapeutic product exhibits similar efficacy and superior engraftment to same donor fecal microbiota transplant for recurrent Clostridioides difficile infection

**DOI:** 10.1101/2025.09.08.25335342

**Authors:** Lukas Bethlehem, Lorenza Bartu, Gina Marke, Phyu Mar, Sari Feldman, Joseph Eggers, Constantin Ruprecht, Graham Britton, Varun Aggarwala, Gerold Bongers, Zhihua Li, Nancy Yang, Elizabeth Hohmann, Ilaria Mogno, Jeremiah J Faith, Ari Grinspan

## Abstract

Fecal microbiota transplantation (FMT) is an effective therapy for recurrent *Clostridioides difficile* infection (rCDI) but has undefined composition and poor scalability. *In vitro* manufactured live biotherapeutic products (LBP) enable both scalability and defined strain composition but with higher manufacturing complexity, resulting in few LBP trials. We developed an accessible platform to produce human-grade LBPs. We provide regulatory documentation and manufacturing protocols to facilitate translating microbiome advances to human trials. With this platform, we conduct the first direct comparison of the same bacterial strains administered after *in vitro* manufacturing (LBP) compared to donor sourced (FMT) across two doses. In a phase 1b trial (n=18), an endoscopic dose of the 15-strain consortium MTC01 was safe with rCDI prevention eight weeks after dosing in seven out of nine LBP patients, similar to eight out of nine FMT patients. Notably, MTC01 strain engraftment was superior to FMT at higher doses.
