## Supplementary material for "Live biotherapeutic product exhibits similar efficacy and superior engraftment to same donor fecal microbiota transplant for recurrent Clostridioides difficile infection": Bethlehem etal MTC01 tables and supp tables

### Sheet: Table1
Table 1. Drug product release results for FMT and MTC01.
Table 1A. MTC01 release data
		Potency	Identity	Purity
Batch Number	Dose	CFU	MALDI	USP<61>	USP<62>
2022-08-12-MTC01-DP	low	6.9x109	100% MTC01 (283 spectra)	passed (0 CFU)	passed (0 CFU)
2022-08-12-MTC01-DP	high	8.3x1010	100% MTC01 (269 spectra)	passed (0 CFU)	passed (0 CFU)
2023-11-24-MTC01-DP	high	1.5x1011	100% MTC01 (278 spectra)	passed (0 CFU)	passed (0 CFU)
2024-01-05-MTC01-DP	low	1.8x1010	100% MTC01 (270 spectra)	passed (0 CFU)	passed (0 CFU)
2024-01-05-MTC01-DP	high	2.4x1011	100% MTC01 (265 spectra)	passed (0 CFU)	passed (0 CFU)
Potency specification: 6x109- 5x1010 (low dose), 6x1010- 5x1011 (high dose)
Identity specification: ≥200 high quality spectra matching MTC01 strains
Purity specification: USP<61> Total Aerobic Plate Count (<103 CFU/ml), Total Yeast/Mold Count (<102 CFU/ml); USP<62> absence of specific pathogens (bile tolerant gram-negative, Clostridia, P. aeruginosa, C. albicans, E. coli, S. aureus, Salmonella spp.)
Table 1B. FMT release data.
		Potency
Batch Number	Dose	CFU
2023-09-30-FS.D283.02	low	1.9x1010
2023-09-30-FS.D283.02	high	1.9x1011
2024-01-25-FS.D283.01	low	9.8x109
2024-01-25-FS.D283.01	high	3.4x1011
Potency specification: 6x109- 5x1010 (low dose), 6x1010- 5x1011 (high dose)

### Sheet: Table2
Table 2. Recruitment, safety, and outcomes.
Table 2A. Recruitment population
Dosed	18
Early termination (relapse)	3
All patients mean age	57.8
Relapse mean age	66
No-relapse mean age	56.1
Female	15
Male	3
Table 2B. Adverse events
Event Type	Events	Patients
Unrelated	10	8
Mild	7	6
Moderate	2	2
Severe (rCDI)	1	1
Table 2C. Outcomes
Treatment group(s)	Success (%)
FMT low dose	0.75
FMT high dose	1
MTC01 low dose	0.75
MTC01 high dose	0.8
FMT (both doses)	0.888889
MTC01 (both doses)	0.777778
high dose (both modalities)	0.9
low dose (both modalities)	0.75

### Sheet: TableS1
Table S1. In vitro antibiotic minimum inhibitory concentrations assessed by CLSI and etest.
Organism	ID	MIC (µg/mL)
		VAN		MTZ		TGC		SAM		AMC		MEM		TZP		CLI		CRO		MOX		CAZ	IMI
		CLSI	etest	CLSI	etest	CLSI	etest	CLSI	etest	CLSI	etest	CLSI	etest	CLSI	etest	CLSI	etest	CLSI	etest	CLSI	etest	etest	etest
Bacteroides uniformis	MTC01.01	>32	32	1	1	0.25	0.047	1/0.5	1	1/0.5	0.38	0.12	0.094	0.25/4	0.25	2	1.5	64	38	2	1.5	>256	0.064
Bacteroides ovatus	MTC01.02	>32	>256	1	0.75	0.25	0.094	1/0.5	0.75	0.5/0.25	0.25	0.25	0.094	4/4	1.5	2	0.064	64	32	2	1	>256	0.094
Bifidobacterium longum	MTC01.03	1	0.25	8	8	0.5	0.125	0.5/0.25	0.032	0.5/0.25	0.064	0.06	4	0.5/4	0.19	0.06	0.047	4	2	0.5	8	0.38	0.016
Bacteroides thetaiotaomicron	MTC01.04	>32	12	1	1	2	0.5	1/0.5	0.75	1/0.5	0.25	0.25	0.094	4/4	1	4	1.5	64	48	1	0.75	>256	0.064
Bacteroides vulgatus	MTC01.05	32	12	0.5	1	2	0.5	4/2	1	0.5/0.25	0.125	0.25	0.19	4/4	1.5	>8	>256	16	4	>16	>32	32	0.023
Parabacteroides distasonis	MTC01.07	>32	>256	1	0.75	1	0.125	8/4	3	4/2	1.5	0.5	0.19	>32/4	6	0.25	0.094	32	0.75	4	6	24	0.19
Bifidobacterium adolescentis	MTC01.08	1	0.5	>16	>256	.5	0.094	1/0.5	0.064	0.25/0.12	0.047	0.12	0.047	<0.06/4	0.023	<=0.06	0.064	<=0.5	0.047	8	>256	0.5	0.016
Parabacteroides merdae	MTC01.09	>32	24	1	0.25	1	0.094	2/1	3	2/1	0.75	0.25	0.25	16/4	4	2	1	16	32	0.25	0.19	64	0.38
Coprococcus comes	MTC01.10	0.5	0.25	0.5	0.094	0.12	0.016	0.03/0.015	0.016	<=0.015/0.008	0.016	0.06	0.094	0.12/4	0.016	<=0.03	0.016	<=0.5	0.094	8	6	0.75	0.016
Eubacterium rectale	MTC01.11	0.5	0.25	0.06	0.094	0.06	0.016	ND	0.023	ND	0.016	ND	0.016	ND	0.032	<=0.06	0.016	ND	0.026	4	>32	0.38	0.016
Bacteroides caccae	MTC01.12	>32	32	1	0.5	>8	4	2/1	0.75	0.5/0.25	0.19	0.12	0.125	4/4	1	1	0.38	16	4	2	2	32	0.125
Dorea longicatena	MTC01.13	0.5	0.5	0.06	0.5	0.25	0.094	0.5/0.25	0.38	0.25/0.12	0.19	0.5	0.38	1/4	0.25	4	1.5	2	0.38	8	>32	4	0.125
Odoribacter splanchnicus	MTC01.14	>32	>256	1	0.19	0.12	0.016	4/2	0.75	2/1	0.19	0.12	0.023	<0.06/4	0016	>8	>256	16	4	2	1	6	0.032
Bacteroides cellulosilyticus	MTC01.15	>32	24	1	0.75	2	0.25	4/2	3	2/1	1	0.25	n.a.	8/4	1.5	2	1	64	128	4	3	>256	0.25
Bifdobacterium pseudocatenulatum	MTC01.16	0.5	0.38	2	48	1	0.032	0.12/0.06	0.125	0.06/0.03	0.094	0.12	0.064	0.5/5	0.38	<0.03	0.047	<0.5	0.38	4	4	1	0.047
Color Legend
Susceptible
Intermediate
Resistant
Intermediate or Resistant

### Sheet: TableS2
Table S2. Manufacturing and trial timelines
PreIND (2 months)
preIND meeting request	2020-09-03
preIND submission	2020-10-02
preIND feedback (written response only)	2020-11-04
Manufacturing (2 years; including building facility)
equipment purchase and installation	8 months
RCBs	1 month
QC	4 months
MCBs	4 months
DS	4 months
DP	1 month
drug stability prior to IND submission	1 month
IND 29067 (1 month)
IND submission	2022-11-04
IND feedback	2022-11-29
IRB (7 months)
IRB discussions	2022-12-01
IRB submission	2023-05-11
IRB approval	2023-06-27
FMT donor sampling, and testing (3 months)
	2022-08-01
Trial recruitment (21 months)
	2023-11-01

### Sheet: TableS3
Table S3. Strain specific dosing in FMT and MTC01 batches
Organism	ID	Drug Type	Batch	Dose	Estimated CFU
Bacteroides uniformis	MTC01.01	LBP	2022-08-12-MTC01-DP	low	2790000000
		LBP	2022-08-12-MTC01-DP	high	27900000000
		LBP	2023-11-24-MTC01-DP	high	25600000000
		LBP	2024-01-05-MTC01-DP	low	2560000000
		LBP	2024-01-05-MTC01-DP	high	25600000000
		FMT	2023-09-30-FS.D283.02	low	3.9277e+08
		FMT	2023-09-30-FS.D283.02	high	3.9277e+09
		FMT	2024-01-25-FS.D283.01	low	8.59541e+07
		FMT	2024-01-25-FS.D283.01	high	2.98208e+09
Bacteroides ovatus	MTC01.02	LBP	2022-08-12-MTC01-DP	low	3130000000
		LBP	2022-08-12-MTC01-DP	high	31300000000
		LBP	2023-11-24-MTC01-DP	high	37400000000
		LBP	2024-01-05-MTC01-DP	low	3740000000
		LBP	2024-01-05-MTC01-DP	high	37400000000
		FMT	2023-09-30-FS.D283.02	low	53926769
		FMT	2023-09-30-FS.D283.02	high	539267690
		FMT	2024-01-25-FS.D283.01	low	8.46187e+06
		FMT	2024-01-25-FS.D283.01	high	293575176
Bifidobacterium longum	MTC01.03	LBP	2022-08-12-MTC01-DP	low	1560000000
		LBP	2022-08-12-MTC01-DP	high	15600000000
		LBP	2023-11-24-MTC01-DP	high	9840000000
		LBP	2024-01-05-MTC01-DP	low	984000000
		LBP	2024-01-05-MTC01-DP	high	9840000000
		FMT	2023-09-30-FS.D283.02	low	630729
		FMT	2023-09-30-FS.D283.02	high	6.30729e+06
		FMT	2024-01-25-FS.D283.01	low	401753
		FMT	2024-01-25-FS.D283.01	high	1.39384e+07
Bacteroides thetaiotaomicron	MTC01.04	LBP	2022-08-12-MTC01-DP	low	3130000000
		LBP	2022-08-12-MTC01-DP	high	31300000000
		LBP	2023-11-24-MTC01-DP	high	44000000000
		LBP	2024-01-05-MTC01-DP	low	4400000000
		LBP	2024-01-05-MTC01-DP	high	44000000000
		FMT	2023-09-30-FS.D283.02	low	2.43189e+07
		FMT	2023-09-30-FS.D283.02	high	243189474
		FMT	2024-01-25-FS.D283.01	low	7.39129e+06
		FMT	2024-01-25-FS.D283.01	high	256432386
Bacteroides vulgatus	MTC01.05	LBP	2022-08-12-MTC01-DP	low	3130000000
		LBP	2022-08-12-MTC01-DP	high	31300000000
		LBP	2023-11-24-MTC01-DP	high	44000000000
		LBP	2024-01-05-MTC01-DP	low	4400000000
		LBP	2024-01-05-MTC01-DP	high	44000000000
		FMT	2023-09-30-FS.D283.02	low	68868654
		FMT	2023-09-30-FS.D283.02	high	688686540
		FMT	2024-01-25-FS.D283.01	low	9.12484e+06
		FMT	2024-01-25-FS.D283.01	high	316576142
Parabacteroides distasonis	MTC01.07	LBP	2022-08-12-MTC01-DP	low	3130000000
		LBP	2022-08-12-MTC01-DP	high	31300000000
		LBP	2023-11-24-MTC01-DP	high	44000000000
		LBP	2024-01-05-MTC01-DP	low	4400000000
		LBP	2024-01-05-MTC01-DP	high	44000000000
		FMT	2023-09-30-FS.D283.02	low	1.15029e+07
		FMT	2023-09-30-FS.D283.02	high	115028983
		FMT	2024-01-25-FS.D283.01	low	4.82044e+06
		FMT	2024-01-25-FS.D283.01	high	1.6724e+08
Bifidobacterium adolescentis	MTC01.08	LBP	2022-08-12-MTC01-DP	low	3130000000
		LBP	2022-08-12-MTC01-DP	high	31300000000
		LBP	2023-11-24-MTC01-DP	high	31700000000
		LBP	2024-01-05-MTC01-DP	low	3170000000
		LBP	2024-01-05-MTC01-DP	high	31700000000
		FMT	2023-09-30-FS.D283.02	low	35844298
		FMT	2023-09-30-FS.D283.02	high	358442980
		FMT	2024-01-25-FS.D283.01	low	18140094
		FMT	2024-01-25-FS.D283.01	high	629350200
Parabacteroides merdae	MTC01.09	LBP	2022-08-12-MTC01-DP	low	1990000000
		LBP	2022-08-12-MTC01-DP	high	19900000000
		LBP	2023-11-24-MTC01-DP	high	4620000000
		LBP	2024-01-05-MTC01-DP	low	462000000
		LBP	2024-01-05-MTC01-DP	high	4620000000
		FMT	2023-09-30-FS.D283.02	low	111104286
		FMT	2023-09-30-FS.D283.02	high	1111042860
		FMT	2024-01-25-FS.D283.01	low	4.08398e+07
		FMT	2024-01-25-FS.D283.01	high	1416891860
Coprococcus comes	MTC01.10	LBP	2022-08-12-MTC01-DP	low	1920000000
		LBP	2022-08-12-MTC01-DP	high	19200000000
		LBP	2023-11-24-MTC01-DP	high	3850000000
		LBP	2024-01-05-MTC01-DP	low	385000000
		LBP	2024-01-05-MTC01-DP	high	3850000000
		FMT	2023-09-30-FS.D283.02	low	115979363
		FMT	2023-09-30-FS.D283.02	high	1159793630
		FMT	2024-01-25-FS.D283.01	low	7.60579e+07
		FMT	2024-01-25-FS.D283.01	high	2638744080
Eubacterium rectale	MTC01.11	LBP	2022-08-12-MTC01-DP	low	3130000000
		LBP	2022-08-12-MTC01-DP	high	31300000000
		LBP	2023-11-24-MTC01-DP	high	2980000000
		LBP	2024-01-05-MTC01-DP	low	298000000
		LBP	2024-01-05-MTC01-DP	high	2980000000
		FMT	2023-09-30-FS.D283.02	low	2.3e+06
		FMT	2023-09-30-FS.D283.02	high	22999994
		FMT	2024-01-25-FS.D283.01	low	1.12406e+06
		FMT	2024-01-25-FS.D283.01	high	38997830
Bacteroides caccae	MTC01.12	LBP	2022-08-12-MTC01-DP	low	77500000
		LBP	2022-08-12-MTC01-DP	high	775000000
		LBP	2023-11-24-MTC01-DP	high	327000000
		LBP	2024-01-05-MTC01-DP	low	32700000
		LBP	2024-01-05-MTC01-DP	high	327000000
		FMT	2023-09-30-FS.D283.02	low	61417177
		FMT	2023-09-30-FS.D283.02	high	614171770
		FMT	2024-01-25-FS.D283.01	low	2.43655e+07
		FMT	2024-01-25-FS.D283.01	high	8.45333e+08
Dorea longicatena	MTC01.13	LBP	2022-08-12-MTC01-DP	low	1640000000
		LBP	2022-08-12-MTC01-DP	high	16400000000
		LBP	2023-11-24-MTC01-DP	high	5040000000
		LBP	2024-01-05-MTC01-DP	low	504000000
		LBP	2024-01-05-MTC01-DP	high	5040000000
		FMT	2023-09-30-FS.D283.02	low	62394252
		FMT	2023-09-30-FS.D283.02	high	623942520
		FMT	2024-01-25-FS.D283.01	low	5.71809e+07
		FMT	2024-01-25-FS.D283.01	high	1983825880
Odoribacter splanchnicus	MTC01.14	LBP	2022-08-12-MTC01-DP	low	3130000000
		LBP	2022-08-12-MTC01-DP	high	31300000000
		LBP	2023-11-24-MTC01-DP	high	44000000000
		LBP	2024-01-05-MTC01-DP	low	4400000000
		LBP	2024-01-05-MTC01-DP	high	44000000000
		FMT	2023-09-30-FS.D283.02	low	17485966
		FMT	2023-09-30-FS.D283.02	high	174859660
		FMT	2024-01-25-FS.D283.01	low	7.6195e+06
		FMT	2024-01-25-FS.D283.01	high	2.6435e+08
Bacteroides cellulosilyticus	MTC01.15	LBP	2022-08-12-MTC01-DP	low	3130000000
		LBP	2022-08-12-MTC01-DP	high	31300000000
		LBP	2023-11-24-MTC01-DP	high	35800000000
		LBP	2024-01-05-MTC01-DP	low	3580000000
		LBP	2024-01-05-MTC01-DP	high	35800000000
		FMT	2023-09-30-FS.D283.02	low	51052354
		FMT	2023-09-30-FS.D283.02	high	5.10524e+08
		FMT	2024-01-25-FS.D283.01	low	2.36347e+07
		FMT	2024-01-25-FS.D283.01	high	819981060
Bifdobacterium pseudocatenulatum	MTC01.16	LBP	2022-08-12-MTC01-DP	low	3130000000
		LBP	2022-08-12-MTC01-DP	high	31300000000
		LBP	2023-11-24-MTC01-DP	high	15000000000
		LBP	2024-01-05-MTC01-DP	low	1500000000
		LBP	2024-01-05-MTC01-DP	high	15000000000
		FMT	2023-09-30-FS.D283.02	low	466379
		FMT	2023-09-30-FS.D283.02	high	4.66379e+06
		FMT	2024-01-25-FS.D283.01	low	432918
		FMT	2024-01-25-FS.D283.01	high	1.50196e+07
FMT strain abundance estimated as total CFU * relative abundance in stool sample
MTC01 strain abundance determined as DS CFU proportion of the total MTC01 CFU
